# Genotype-Phenotype Correlations Reveal Positive Inheritance and Phenotype Associations for *PROM1*-Associated Inherited Retinal Degenerations

**DOI:** 10.64898/2026.09.03.26361572

**Authors:** Mahnoor Shoukat, Kimberly M. Papp, Ehsan Misaghi, Danan J. D. Kalra, Ian M. MacDonald, Matthew D. Benson, Brittany J. Carr

## Abstract

**Objective:** We analyzed 190 PROM1 variants to determine whether we could identify genotype-phenotype correlations with predictive value for patient outcomes. We present a case-series of 7 patients with rare, under-reported, or unique forms of *PROM1*-associated retinal dystrophies.
