## Supplemental Table S1 for "Genotype-Phenotype Correlations Reveal Positive Inheritance and Phenotype Associations for *PROM1*-Associated Inherited Retinal Degenerations"

### Sheet: Variants_cleaned
Variant (cDNA)	Protein	Domain	Variant Type	Inheritance	Phenotype
c.1A>G	p.M1V	N-ter.	Missense	Not Specified	Rod-cone dystrophy
c.3G>A	p.M1I	N-ter.	Missense	Recessive	Cone-rod dystrophy
c.7dup	p.L3Pfs*28	N-ter.	Frameshift	Dominant	Cone-rod dystrophy
c.77_78del	p.T26Rfs*4	N-ter.	Frameshift	Not Specified	Retinal dystrophy
c.139del	p.H47Ifs*12	N-ter.	Frameshift	Recessive	Rod-cone dystrophy
c.181A>G	p.I61V	N-ter.	Missense	Conflicting	Rod-cone dystrophy
c.199C>T	p.Q67*	N-ter.	Frameshift	Recessive	Retinal dystrophy
c.220+1G>C	-	N-ter.	Splice	Not Specified	Rod-cone dystrophy
c.220+2T>A	-	N-ter.	Splice	Not Specified	Not Provided
c.221-20T>G	-	N-ter.	Splice	Recessive	Macular dystrophy
c.241C>T	p.Q81*	N-ter.	Frameshift	Not Specified	Not Provided
c.242dup	p.K82Efs*4	N-ter.	Frameshift	Not Specified	Rod-cone dystrophy
c.252T>A	p.Y84*	N-ter.	Frameshift	Not Specified	Rod-cone dystrophy
c.253G>T	p.E85*	N-ter.	Frameshift	Not Specified	Not Provided
c.262dup	p.I88Nfs*2	N-ter.	Frameshift	Not Specified	Rod-cone dystrophy
c.276+2T>C	-	N-ter.	Splice	Not Specified	Rod-cone dystrophy
c.277-1G>A	-	N-ter.	Splice	Not Specified	Macular dystrophy
c.276+1G>A	-	N-ter.	Splice	Not Specified	Macular dystrophy
c.280G>T	p.E94*	N-ter.	Frameshift	Not Specified	Rod-cone dystrophy
c.303+1G>A	-	N-ter.	Splice	Dominant	Retinal dystrophy
c.303+1G>T	-	N-ter.	Splice	Not Specified	Not Provided
c.303+1G>C	-	N-ter.	Splice	Not Specified	Not Provided
c.303G>C	p.K101N	N-ter.	Missense	Not Specified	Macular dystrophy
c.303+2T>C	-	N-ter.	Splice	Recessive	Rod-cone dystrophy
c.334T>C	p.C112R	Trans. 1	Missense	Dominant	Retinal dystrophy
c.376G>A	p.V126M	Trans. 1	Missense	Not Specified	Retinal dystrophy
c.380G>A	p.G127E	Trans. 1	Missense	Not Specified	Cone-rod dystrophy
c.386dup	p.F130Lfs*8	Cyto. 1	Frameshift	Not Specified	Not Provided
c.400C>T	p.R134C	Cyto. 1	Missense	Dominant	Retinal dystrophy
c.436C>T	p.R146*	Cyto. 1	Frameshift	Recessive	Retinal dystrophy
c.439C>T	p.Q147*	Cyto. 1	Frameshift	Recessive	Rod-cone dystrophy
c.422A>T	p.K148*	Cyto. 1	Frameshift	Recessive	Rod-cone dystrophy
c.460del	p.L154*	Cyto. 1	Frameshift	Recessive	Retinal dystrophy
c.485del	p.L162Rfs*3	Trans. 2	Frameshift	Not Specified	Rod-cone dystrophy
c.509+1G>A	-	Trans. 2	Splice	Not Specified	Rod-cone dystrophy
c.510-1G>A	-	Trans. 2	Splice	Recessive	Rod-cone dystrophy
c.544C>T	p.Q182*	Extra. 1	Frameshift	Recessive	Retinal dystrophy
c.604C>G	p.R202G	Extra. 1	Missense	Recessive	Rod-cone dystrophy
c.619G>T	p.E207*	Extra. 1	Frameshift	Not Specified	Retinal dystrophy
c.622del	p.T208Lfs*23	Extra. 1	Frameshift	Recessive	Rod-cone dystrophy
c.630+1G>A	-	Extra. 1	Splice	Recessive	Cone-rod dystrophy
c.631-2A>G	-	Extra. 1	Splice	Not Specified	Retinal dystrophy
c.630+2T>A	-	Extra. 1	Splice	Recessive	Rod-cone dystrophy
c.631C>T	p.Q211*	Extra. 1	Frameshift	Not Specified	Not Provided
c.642T>A	p.Y214*	Extra. 1	Frameshift	Recessive	Rod-cone dystrophy
c.652C>T	p.Q218*	Extra. 1	Frameshift	Dominant	Rod-cone dystrophy
c.694+1G>A	-	Extra. 1	Splice	Not Specified	Retinal dystrophy
c.730C>T	p.R244*	Extra. 1	Frameshift	Recessive	Rod-cone dystrophy
c.734T>C	p.L245P	Extra. 1	Missense	Dominant	Macular dystrophy
c.754del	p.V252Ffs*22	Extra. 1	Frameshift	Not Specified	Not Provided
c.784+1G>A	-	Extra. 1	Splice	Simplex	Rod-cone dystrophy
c.784+2T>C	-	Extra. 1	Splice	Not Specified	Not Provided
c.794del	p.E265Gfs*9	Extra. 1	Frameshift	Dominant	Rod-cone dystrophy
c.857A>G	p.Q286R	Extra. 1	Missense	Sporadic	Rod-cone dystrophy
c.869del	p.S290Ifs*2	Extra. 1	Frameshift	Recessive	Rod-cone dystrophy
c.914dup	p.L306Sfs*9	Extra. 1	Frameshift	Not Specified	Rod-cone dystrophy
c.980A>G	p.N327S	Extra. 1	Missense	Not Specified	Macular dystrophy
c.981_987delinsCTGGCTTAGAG	p.S328Wfs*5	Extra. 1	Frameshift	Not Specified	Not Provided
c.1000C>T	p.Q334*	Extra. 1	Frameshift	Not Specified	Not Provided
c.1002+5G>A	-	Extra. 1	Splice	Not Specified	Cone-rod dystrophy
c.1052del	p.T351Kfs*29	Extra. 1	Frameshift	conflicting	Rod-cone dystrophy
c.1077+1G>C	-	Extra. 1	Splice	Not Specified	Not Provided
c.1077G>A	-	Extra. 1	Splice	Not Specified	Retinal dystrophy
c.1117C>T	p.R373C	Extra. 1	Missense	Dominant	Macular dystrophy
c.1141+1G>A	-	Extra. 1	Splice	Recessive	Retinal dystrophy
c.1142-1G>A	-	Extra. 1	Splice	Recessive	Cone-rod dystrophy
c.1150_1151del	p.R384Gfs*30	Extra. 1	Frameshift	Not Specified	Cone-rod dystrophy
c.1151G>A	p.R384K	Extra. 1	Missense	Not Specified	Retinal dystrophy
c.1157T>A	p.L386*	Extra. 1	Frameshift	Recessive	Cone-rod dystrophy
c.1177_1178del	p.I393Rfs*21	Extra. 1	Frameshift	Recessive	Cone-rod dystrophy
c.1187dup	p.T397Nfs*18	Extra. 1	Frameshift	Not Specified	Not Provided
c.1196G>A	p.R399H	Extra. 1	Missense	Conflicting	Macular dystrophy
c.1209_1229del	-	Extra. 1	Deletion	Recessive	Rod-cone dystrophy
c.1229_1230del	p.S410Cfs*4	Extra. 1	Frameshift	Recessive	Retinal dystrophy
c.1234del	p.Y412Mfs*34	Extra. 1	Frameshift	Dominant	Macular dystrophy
c.1238T>A	p.V413D	Extra. 1	Missense	Recessive	Rod-cone dystrophy
c.1276dup	p.T426Nfs*6	Extra. 1	Frameshift	Not Specified	Rod-cone dystrophy
c.1282dup	p.E428Gfs*4	Extra. 1	Frameshift	Not Specified	Not Provided
c.1301+2T>C	-	Trans. 3	Splice	Not Specified	Cone-rod dystrophy
c.1301G>A	p.W434*	Trans. 3	Frameshift	Recessive	Rod-cone dystrophy
c.1302G>A	p.W434*	Trans. 3	Frameshift	Not Specified	Not Provided
c.1301+1G>A	-	Trans. 3	Splice	Not Specified	Rod-cone dystrophy
c.1327dup	p.S443Ffs*22	Trans. 3	Frameshift	Recessive	Cone-rod dystrophy
c.1321_1330dup	p.L444Hfs*24	Trans. 3	Frameshift	Recessive	Retinal dystrophy
c.1354dup	p.Y452Lfs*13	Trans. 3	Frameshift	Recessive	Cone-rod dystrophy
c.1355_1356ins	p.Y453Lfs*12	Trans. 3	Frameshift	Not Specified	Rod-cone dystrophy
c.1363G>C	p.G455R	Cyto. 2	Missense	Recessive	Cone-rod dystrophy
c.1406_1407insT	p.T470Dfs*48	Cyto. 2	Frameshift	Not Specified	Retinal dystrophy
c.1414C>T	p.R472*	Cyto. 2	Frameshift	Recessive	Rod-cone dystrophy
c.1414del	p.R472Efs*18	Cyto. 2	Frameshift	Recessive	Cone-rod dystrophy
c.1423_1424del	p.V475Lfs*42	Cyto. 2	Frameshift	Recessive	Macular dystrophy
c.1424T>A	p.V475D	Cyto. 2	Missense	Not Specified	Not Provided
c.1435G>A	p.G479R	Cyto. 2	Missense	Recessive	Cone-rod dystrophy
c.1445dup	p.L483Pfs*35	Cyto. 2	Frameshift	Recessive	Rod-cone dystrophy
c.1455-1G>A	-	Cyto. 2	Splice	Not Specified	Retinal dystrophy
c.1454+2T>C	-	Cyto. 2	Splice	Simplex	Cone-rod dystrophy
c.1462G>T	p.G488*	Trans. 4	Frameshift	Not Specified	rod-cone dystrophy
c.1500del	p.I500Mfs*15	Trans. 4	Frameshift	Not Specified	Rod-cone dystrophy
c.1539del	p.K513Nfs*2	Extra. 2	Frameshift	Not Specified	Rod-cone dystrophy
c.1551A>G	p.E517=	Extra. 2	Missense	Dominant	Rod-cone dystrophy
c.1557C>A	p.Y519*	Extra. 2	Frameshift	Recessive	Cone-rod dystrophy
c.1557C>G	p.Y519*	Extra. 2	Frameshift	Recessive	Rod-cone dystrophy
c.1579-1G>C	-	Extra. 2	Splice	Recessive	Cone-rod dystrophy
c.1579-2A>C	-	Extra. 2	Splice	Not Specified	Not Provided
c.1578+1G>A	-	Extra. 2	Splice	Not Specified	Cone-rod dystrophy
c.1579-2A>T	-	Extra. 2	Splice	Not Specified	Retinal dystrophy
c.1578+1G>T	-	Extra. 2	Splice	Recessive	Macular dystrophy
c.1578+2T>C	-	Extra. 2	Splice	Recessive	Macular dystrophy
c.1584G>A	p.L528=	Extra. 2	Missense	Dominant	Rod-cone dystrophy
c.1612del	p.W538Gfs*15	Extra. 2	Frameshift	Recessive	Cone-rod dystrophy
c.1628_1629del	p.S543Wfs*5	Extra. 2	Frameshift	Not Specified	Not Provided
c.1645_1648del	p.K549Qfs*3	Extra. 2	Frameshift	Recessive	Rod-cone dystrophy
c.1648_1651del	p.S550Kfs*2	Extra. 2	Frameshift	Recessive	Retinal dystrophy
c.1649C>G	p.S550*	Extra. 2	Frameshift	Recessive	Rod-cone dystrophy
c.1655T>C	p.M553T	Extra. 2	Missense	Dominant	Macular dystrophy
c.1682+3A>G	-	Extra. 2	Splice	Recessive	Retinal dystrophy
c.1682+1G>T	-	Extra. 2	Splice	Not Specified	Retinal dystrophy
c.1697dup	p.N566Kfs*2	Extra. 2	Frameshift	Not Specified	Cone-rod dystrophy
c.1697del	p.N566Ifs*29	Extra. 2	Frameshift	Recessive	Retinal dystrophy
c.1709_1710insAA	p.Y570*	Extra. 2	Frameshift	Not Specified	Not Provided
c.1709dup	p.Y570*	Extra. 2	Frameshift	Not Specified	Leber congenital amaurosis
c.1710C>A	p.Y570*	Extra. 2	Frameshift	Recessive	Rod-cone dystrophy
c.1726C>T	p.Q576*	Extra. 2	Frameshift	Recessive	Rod-cone dystrophy
c.1738A>C	p.N580H	Extra. 2	Missense	Dominant	Cone-rod dystrophy
c.1744del	p.S582Vfs*13	Extra. 2	Frameshift	Not Specified	Not Provided
c.1767+4A>G	-	Extra. 2	Splice	Not Specified	Macular dystrophy
c.1767+1G>A	-	Extra. 2	Splice	conflicting	Cone-rod dystrophy
c.1817dup	p.N606Kfs*27	Extra. 2	Frameshift	Not Specified	Not Provided
c.1824del	p.L609Cfs*18	Extra. 2	Frameshift	Simplex	Retinal dystrophy
c.1841del	p.G614Efs*13	Extra. 2	Frameshift	Recessive	macular dystrophy
c.1853T>G	p.L618R	Extra. 2	Missense	Recessive	Retinal dystrophy
c.1855C>T	p.Q619*	Extra. 2	Frameshift	Not Specified	Rod-cone dystrophy
c.1877_1878del	p.I626Rfs*6	Extra. 2	Frameshift	Not Specified	Leber congenital amaurosis
c.1883_1884del	p.R628Nfs*4	Extra. 2	Frameshift	Not Specified	Rod-cone dystrophy
c.1887_1890del	p.M629Ifs*16	Extra. 2	Frameshift	Not Specified	Rod-cone dystrophy
c.1902C>G	p.Y634*	Extra. 2	Frameshift	Recessive	Retinal dystrophy
c.1911+1G>A	-	Extra. 2	Splice	Sporadic	Rod-cone dystrophy
c.1909C>T	p.Q637*	Extra. 2	Frameshift	Not Specified	Cone-rod dystrophy
c.1912-1G>T	-	Extra. 2	Splice	Recessive	Cone-rod dystrophy
c.1911+3A>G	-	Extra. 2	Splice	Recessive	Retinal dystrophy
c.1926del	p.A643Qfs*3	Extra. 2	Frameshift	Not Specified	Retinal dystrophy
c.1946C>A	p.S649*	Extra. 2	Frameshift	Not Specified	Not Provided
c.1956T>G	p.Y652*	Extra. 2	Frameshift	Not Specified	Rod-cone dystrophy
c.1960C>G	p.L654V	Extra. 2	Missense	Not Specified	Macular dystrophy
c.1975_1978del	p.N659Vfs*7	Extra. 2	Frameshift	Not Specified	Rod-cone dystrophy
c.1984-1G>T	-	Extra. 2	Splice	Recessive	Rod-cone dystrophy
c.1984-1G>A	-	Extra. 2	Splice	Not Specified	Retinal dystrophy
c.1983+1G>T	-	Extra. 2	Splice	Recessive	Cone-rod dystrophy
c.2005del	p.S669Pfs*2	Extra. 2	Frameshift	Recessive	Rod-cone dystrophy
c.2011A>T	p.K671*	Extra. 2	Frameshift	Recessive	Rod-cone dystrophy
c.2023C>T	p.Q675*	Extra. 2	Frameshift	Not Specified	Rod-cone dystrophy
c.2050C>T	p.R684*	Extra. 2	Frameshift	Recessive	Leber congenital amaurosis
c.2077-521A>G	-	Extra. 2	Splice	Recessive	Cone-rod dystrophy
c.2076+1G>A	-	Extra. 2	Splice	Conflicting	Rod-cone dystrophy
c.2089C>T	p.Q697*	Extra. 2	Frameshift	Recessive	Retinal dystrophy
c.2110C>T	p.R704C	Extra. 2	Missense	Dominant	Macular dystrophy
c.2118del	p.N707Mfs*7	Extra. 2	Frameshift	Not Specified	Cone-rod dystrophy
c.2130+2del	-	Extra. 2	Deletion	Not Specified	Rod-cone dystrophy
c.2130+1G>C	-	Extra. 2	Splice	Not Specified	Not Provided
c.2131-1G>A	-	Extra. 2	Splice	Not Specified	Not Provided
c.2170C>T	p.Q724*	Extra. 2	Frameshift	Not Specified	Not Provided
c.2196del	p.S733Lfs*14	Extra. 2	Frameshift	Not Specified	Rod-cone dystrophy
c.2198_2199del	p.S733Cfs*4	Extra. 2	Frameshift	Dominant	Cone-rod dystrophy
c.2211+1G>A	-	Extra. 2	Splice	Not Specified	Cone-rod dystrophy
c.2211+2T>C	-	Extra. 2	Splice	Recessive	Rod-cone dystrophy
c.2209G>T	p.E737*	Extra. 2	Frameshift	Not Specified	Rod-cone dystrophy
c.2212-1G>A	-	Extra. 2	Splice	Not Specified	Not Provided
c.2215del	p.T739Lfs*8	Extra. 2	Frameshift	Not Specified	Not Provided
c.2226T>G	p.Y742*	Extra. 2	Frameshift	Recessive	Macular dystrophy
c.2250del	p.F750Lfs*26	Extra. 2	Frameshift	Not Specified	Not Provided
c.2267G>A	p.W756*	Extra. 2	Frameshift	Recessive	Cone-rod dystrophy
c.2272G>T	p.E758*	Extra. 2	Frameshift	Not Specified	Rod-cone dystrophy
c.2280+1G>A	-	Extra. 2	Splice	Not Specified	Not Provided
c.2281-2A>G	-	Extra. 2	Splice	Not Specified	Not Provided
c.2305A>T	p.K769*	Extra. 2	Frameshift	Not Specified	Not Provided
c.2309del	p.P770Lfs*6	Extra. 2	Frameshift	Not Specified	Retinal dystrophy
c.2327A>T	p.D776V	Extra. 2	Missense	Recessive	Macular dystrophy
c.2329dup	p.T777Nfs*4	Extra. 2	Frameshift	Not Specified	Not Provided
c.2362_2372del	p.I788Efs*26	Extra. 2	Frameshift	Not Specified	Macular dystrophy
c.2366del	p.D789Afs*3	Extra. 2	Frameshift	Not Specified	Macular dystrophy
c.2373G>T	p.L791F	Extra. 2	Missense	Not Specified	Retinal dystrophy
c.2373+5G>T	-	Extra. 2	Splice	Recessive	Rod-cone dystrophy
c.2383T>C	p.W795R	Trans. 5	Missense	Conflicting	Cone-rod dystrophy
c.2390dup	p.I798Hfs*20	Trans. 5	Frameshift	Recessive	Cone-rod dystrophy
c.2409del	p.L805Yfs*5	Trans. 5	Frameshift	Not Specified	Not Provided
c.2414dup	p.L805Ffs*13	Trans. 5	Frameshift	Not Specified	Rod-cone dystrophy
c.2461C>T	p.R821*	C-ter.	Frameshift	Recessive	Rod-cone dystrophy
c.2466G>A	p.M822I	C-ter.	Missense	Not Specified	Macular dystrophy
c.2476G>C	p.D826H	C-ter.	Missense	Recessive	Retinal dystrophy
c.2490-2A>G	-	C-ter.	Splice	Not Specified	Rod-cone dystrophy
c.2489+1G>A	-	C-ter.	Splice	Not Specified	Cone-rod dystrophy
